# Identification of deleterious neutrophil states and altered granulopoiesis in sepsis

**DOI:** 10.1101/2022.03.22.22272723

**Authors:** Andrew J. Kwok, Alice Allcock, Ricardo C. Ferreira, Madeleine Smee, Eddie Cano-Gamez, Katie L. Burnham, Yasemin-Xiomara Zurke, Oxford acute medicine/ED research, Stuart McKechnie, Claudia Monaco, Irina Udalova, Charles J. Hinds, Emma E. Davenport, John A. Todd, Julian C. Knight

## Abstract

Sepsis is a condition of high mortality arising from dysregulation of the host immune response. Gene expression studies have identified multiple immune endotypes but gaps remain in our understanding of the underlying biology and heterogeneity. We used single-cell multi-omics to profile 272,993 cells across 48 whole blood samples from 26 sepsis patients (9 with paired convalescent samples), 6 healthy controls and 7 post-surgery patients. We identified immature neutrophil populations specific to sepsis and demonstrated the immunosuppressive nature of sepsis neutrophils in vitro. An *IL1R2*+ neutrophil state was expanded in a transcriptomic sepsis endotype associated with increased early mortality (sepsis response signature 1, SRS1), together with enrichment of the response to IL-1 pathway in mature neutrophils, marking IL-1 out as a potential target for immunotherapy in SRS1 sepsis patients. We confirmed the expansion of immature neutrophils, specifically *IL1R2+* neutrophils, in SRS1 in additional cohorts of patients (n = 906 RNA-sequencing samples, n = 41 CyTOF samples). Neutrophil changes persisted in convalescence, implicating disrupted granulopoiesis. Our findings establish a cellular immunological basis for transcriptomically defined sepsis endotypes and emphasise the relevance of granulopoietic dysfunction in sepsis, identifying opportunities for precision medicine approaches to the condition.
