## Supplemental Table 1 for "Identification of deleterious neutrophil states and altered granulopoiesis in sepsis"

### Sheet: S1_Cohort1
	Sepsis cohort (n = 26)	Cardiac surgery cohort (n = 7)	Healthy volunteer cohort (n = 6)
Age	65 (17)	64 (16)	69 (22)
Male sex	16 (62%)	5 (71%)	3 (50%)
SOFA score	4.6 (3.6)	-	-
Mortality (14d)	3 (12%)	-	-
Mortality (28d)	3 (12%)	-	-
Infection source
Community acquired pneumonia	9 (35%)	-	-
Urosepsis	5 (19%)	-	-
Intra-abdominal sepsis	8 (31%)	-	-
Meningitis	1 (4%)	-	-
Necrotising fasciitis	1 (4%)	-	-
Infective endocarditis	1 (4%)	-	-
Bacteraemia	1 (4%)	-	-
Intensive care	14 (54%)	-	-
Mechanical ventilation	5 (19%)	-	-
Vasopressors	8 (31%)	-	-
Renal replacement therapy	1 (4%)	-	-
Data are n (%) or mean (SD) unless otherwise specified.
SOFA=Sequential Organ Failure Assessment on day of sampling.
Table S1: Characteristics of patients included in the sepsis and healthy cohorts
