## Supplemental Table 2 for "Identification of deleterious neutrophil states and altered granulopoiesis in sepsis"

### Sheet: S2_Abseqpanel
Surface protein	Cat. No.
CD8	940003
CD4	940001
PD-1 (CD279)	940015
CD19	940004
CD56 (NCAM-1)	940007
HLA-DR	940010
CD86	940025
CD14	940005
CD33	940031
CD16	940006
CD10	940045
CD11b (Mac-1)	940008
CD11c	940024
CD62L	940041
CD38	940013
PDL1 (CD274)	940035
CD24	940028
CD49d	940059
IGSF2 (CD101)	940269
IL-3RA (CD123)	940020
CD35	940248
CD32	940069
PDL2 (CD273)	940071
CD15	940274
CD64	940023
CD71	940275
CD63	940243
CD371	940212
CD43	940278
CD163	940058
