## Supplemental Table 11 for "Identification of deleterious neutrophil states and altered granulopoiesis in sepsis"

### Sheet: S11_Cohort2
	Sepsis cohort (n = 36)	Healthy volunteer cohort (n = 11)
Age	67 (19)	62 (12)
Male sex	21 (58%)	6 (55%)
SOFA score	4 (3)	-
Mortality (14d)	9 (25%)	-
Mortality (28d)	9 (25%)	-
Infection source
Community acquired pneumonia	15 (42%)	-
Urosepsis	9 (25%)	-
Intra-abdominal sepsis	8 (22%)	-
Meningitis	2 (6%)	-
Necrotising fasciitis	2 (6%)	-
Mechanical ventilation	14 (39%)	-
Vasopressors	15 (42%)	-
Renal replacement therapy	5 (14%)	-
White cell count	15.8 (9.6)	-
Proportion neutrophils	0.86
Proportion lymphocytes	0.08
Proportion monocytes	0.05
Proportion eosinophils	0.01
Data are n (%) or mean (SD) unless otherwise specified.
SOFA=Sequential Organ Failure Assessment on day of sampling.
Table S11: Characteristics of patients included in the sepsis and healthy cohorts from the COMBAT consortium(26)
